# Short tandem repeats significantly contribute to the genetic architecture of metabolic and sensory age-related hearing loss phenotypes

**DOI:** 10.64898/2026.02.17.26346449

**Authors:** Samah Ahmed, Kenneth I. Vaden, Judy R. Dubno, Galen E.B. Wright, Britt I. Drögemöller

## Abstract

Age-related hearing loss (ARHL) is a progressive, bilateral decline in hearing ability that affects one in four individuals over 60 years of age worldwide. While previous genome-wide association studies (GWAS) have identified distinct single-nucleotide variants (SNVs) associated with metabolic and sensory ARHL phenotypes, the contribution of short tandem repeats (STRs) – a neglected yet important class of genetic variants – remains poorly understood. To address this gap, TRTools was used to impute STRs from a high quality, sequencing-derived SNV-STR reference panel to investigate the association between STRs and metabolic and sensory estimates. Heritability analyses revealed that while STRs contribute to estimates of both ARHL components, this class of variation plays a more important role in metabolic hearing loss (6%), which typically increases with age, compared to sensory hearing loss (4%). Further, the inclusion of this class of variant into GWAS analyses uncovered an association between a haplotype consisting of two missense variants (rs7714670 and rs6453022) and an intronic STR (chr5:73778077:A_16_) in *ARHGEF28* (*P*=3.30×10^-9^), proving further insight into the variants driving this previously identified signal. Notably, burden analyses revealed that rare and longer repeats were associated with an increased risk of the metabolic phenotype and a reduced risk of the sensory phenotype. Functional annotation of significant and nominally significant STRs revealed potential effects on gene expression and splicing of nearby genes. Our findings provide the first evidence that STRs explain some of the missing heritability of ARHL phenotypes and create an STR resource for researchers to use in future analyses.
