## Supplementary_tables for "Short tandem repeats significantly contribute to the genetic architecture of metabolic and sensory age-related hearing loss phenotypes"

### Sheet: Supplementary Table 1
Supplementary Table 1: STRs associated with metabolic hearing loss at a suggestive significance level of P<1e-5
CHR	BP	motif	reference STR length	STR allele lengths	P	BETA	SE	period	allele frequency	mapped gene	brain region	brain TR-xQTLs atlas annotaiton
5	73782133	A	16	15.0,16.0,17.0,18.0,19.0,20.0,21.0	1.97e-09	88.3666	14.7199	1	15.0: 0.049, 16.0: 0.42, 17.0: 0.057, 18.0: 0.014, 19.0: 0.45, 20.0: 0.0067	ARHGEF28
5	73780643	T	17	16.0,17.0,18.0	3.38e-08	-248.171	44.936	1	16.0: 0.45, 17.0: 0.55, 18.0: 0.00053	ARHGEF28
5	73793799	T	16	13.0,14.0,15.0,16.0,17.0	4.22e-08	-126.77	23.1178	1	14.0: 0.44, 15.0: 0.06, 16.0: 0.5, 17.0: 0.00013	ARHGEF28
5	73754888	ATTT	5	4.0,5.0,6.0	8.24e-08	-264.611	49.3329	4	4.0: 0.29, 5.0: 0.71, 6.0: 0.00066	ARHGEF28	dlpfc	mQTL(cg23956565, cg00119811, cg27585641, cg21221899)
5	73760305	T	13	11.0,12.0,13.0,14.0	1.53e-07	-256.002	48.7567	1	11.0: 0.0027, 12.0: 0.29, 13.0: 0.71, 14.0: 2.6e-05	ARHGEF28
5	73754883	ATTT	8.25	7.25,8.25,9.25	1.58e-07	-258.429	49.27	4	7.25: 0.29, 8.25: 0.71, 9.25: 0.00069	ARHGEF28	dlpfc	mQTL(cg23956565, cg00119811, cg27585641, cg21221899)
5	73758551	T	23	21.0,22.0,23.0,24.0	1.86e-07	-254.186	48.7412	1	21.0: 0.00076, 22.0: 0.29, 23.0: 0.7, 24.0: 0.0032	ARHGEF28
5	73738482	GT	29.5	20.5,21.5,22.5,23.5,24.5,25.5,26.5,27.5,28.5,29.5,30.5,31.5,32.5,33.5,34.5	2.96e-07	-37.5555	7.32431	2	21.5: 0.00069, 22.5: 0.00082, 23.5: 0.3, 24.5: 0.0027, 25.5: 0.0079, 26.5: 2.6e-05, 27.5: 0.0027, 28.5: 0.013, 29.5: 0.32, 30.5: 0.3, 31.5: 0.059, 32.5: 0.0022, 33.5: 7.9e-05, 34.5: 7.9e-05	ARHGEF28
5	73629508	A	15	13.0,14.0,15.0,16.0,17.0,18.0,19.0	3.43e-07	73.7839	14.4681	1	13.0: 0.0004, 14.0: 0.4, 15.0: 0.32, 16.0: 0.048, 17.0: 0.0037, 18.0: 0.23, 19.0: 0.0022	ARHGEF28
5	73792643	T	20	19.0,20.0,21.0,22.0,23.0,24.0	3.49e-07	113.977	22.3635	1	19.0: 0.00026, 20.0: 0.52, 21.0: 0.013, 22.0: 0.46, 23.0: 0.0054, 24.0: 2.6e-05	ARHGEF28
5	73740007	A	16	15.0,16.0,17.0,18.0	3.91e-07	245.359	48.3439	1	15.0: 0.0042, 16.0: 0.69, 17.0: 0.3, 18.0: 5.3e-05	ARHGEF28
5	73784126	A	12	11.0,12.0,13.0	6.34e-07	222.147	44.5883	1	11.0: 0.0026, 12.0: 0.53, 13.0: 0.47	ARHGEF28
5	73739829	AAAT	9	6.0,7.0,8.0,9.0,10.0,11.0,12.0	7.09e-07	-117.181	23.6229	4	6.0: 5.3e-05, 7.0: 0.3, 8.0: 0.014, 9.0: 0.66, 10.0: 0.027, 11.0: 0.0033, 12.0: 0.00011	ARHGEF28	dlpfc, gtex cortex	mQTL(cg23956565, cg00119811, cg21221899, cg27585641), hQTL (peak19930), eQTL (ENSG00000164338.9)
22	37726893	T	31	31.0,32.0,33.0,39.0	7.5e-07	223.621	45.1801	1	31.0: 0.55, 32.0: 0.45, 33.0: 5.3e-05	TRIOBP, ANKRD54
11	9462559	A	12	11.0,12.0,13.0	7.67e-07	-224.65	45.4265	1	11.0: 0.43, 12.0: 0.57	ZNF143, ZNF-143-AS1 RNA
5	158111773	A	13	10.0,11.0,12.0,13.0,14.0	8.65e-07	-128.924	26.1947	1	10.0: 2.6e-05, 11.0: 0.21, 12.0: 0.0016, 13.0: 0.74, 14.0: 0.055
5	73790682	A	15	13.0,14.0,15.0,16.0	1.02e-06	-196.88	40.2705	1	13.0: 0.031, 14.0: 0.49, 15.0: 0.48, 16.0: 0.00011	ARHGEF28
11	11114819	T	19	15.0,16.0,17.0,18.0,19.0,20.0	1.16e-06	74.6561	15.3475	1	16.0: 0.39, 17.0: 0.0035, 18.0: 0.0016, 19.0: 0.61, 20.0: 0.00032	LINC02752
11	11109868	T	13	11.0,12.0,13.0,14.0,15.0,16.0,17.0,18.0	1.2e-06	-91.3026	18.7975	1	11.0: 0.00071, 12.0: 0.16, 13.0: 0.44, 14.0: 0.022, 15.0: 0.35, 16.0: 0.029, 17.0: 0.00011
5	73761998	T	17	16.0,17.0,18.0,19.0,20.0,21.0,22.0	1.68e-06	236.433	49.3622	1	17.0: 0.74, 18.0: 0.26, 19.0: 0.00032, 21.0: 0.001, 22.0: 2.6e-05	ARHGEF28
16	31180919	T	11	10.0,11.0,12.0,13.0	1.84e-06	232.014	48.6195	1	10.0: 0.00021, 11.0: 0.69, 12.0: 0.31, 13.0: 0.00016	FUS, RNA gene
1	90572148	GT	10	8.0,9.0,10.0,11.0,12.0	1.96e-06	274.734	57.7346	2	8.0: 7.9e-05, 9.0: 0.11, 10.0: 0.84, 11.0: 0.044		cervical spinal cord, cerebellum, lumbar spinal cord, dlpfc	sQTL (clu 81746, clu_80954, clu_78711), mQTL (cg09547692)
16	31240606	T	17	15.0,16.0,17.0,18.0	2.27e-06	-229.992	48.6275	1	16.0: 0.31, 17.0: 0.69, 18.0: 0.00063
9	76633581	A	15	12.0,14.0,15.0,16.0,17.0,18.0	2.46e-06	259.744	55.1155	1	14.0: 0.00011, 15.0: 0.78, 16.0: 0.22, 17.0: 0.00021	PRUNE2
22	37796813	A	16	15.0,16.0,17.0,18.0,19.0,20.0	2.95e-06	266.336	56.9645	1	15.0: 2.6e-05, 16.0: 0.084, 17.0: 0.85, 18.0: 0.061, 19.0: 0.0031, 20.0: 0.00016
11	9450584	A	24	19.0,20.0,21.0,22.0,23.0,24.0,25.0,26.0,27.0	3.52e-06	-201.994	43.5398	1	19.0: 0.00045, 20.0: 5.3e-05, 21.0: 5.3e-05, 23.0: 0.43, 24.0: 0.56, 25.0: 0.0052, 26.0: 0.00034	IPO7
16	31266863	T	23	9.0,11.0,12.0,21.0,22.0,23.0,24.0	4.08e-06	18.61	4.03796	1	11.0: 0.68, 22.0: 0.00032, 23.0: 0.32, 24.0: 0.0016	ITGAM
2	85268768	A	17	15.0,16.0,17.0,18.0	4.09e-06	252.38	54.7658	1	15.0: 0.00069, 16.0: 0.78, 17.0: 0.22	TCF7L1
16	31165940	A	23	16.0,20.0,21.0,22.0,23.0,24.0,25.0	4.19e-06	217.071	47.1583	1	20.0: 0.00095, 21.0: 0.68, 22.0: 0.32, 23.0: 0.003, 25.0: 0.00018	Pseudogene
16	31328793	GT	6	4.0,5.0,6.0	4.47e-06	221.68	48.3019	2	4.0: 0.0015, 5.0: 0.69, 6.0: 0.31	ITGAM	cervical spinal cord, cerebellum, frontal lobe	sQTL (clu_14496, clu_13875, clu_14496, clu_15294), eQTL (TRIM72, RP11-120K18.3), mQTL (cg03575939, cg02846316, cg05625471, cg20010135, cg00833777,cg02256631,cg10917602, cg03859495, cg25033993, cg08297053, cg10038009, cg15817542, cg02264079, cg00522403, cg00133595, cg09055507, cg26134665, cg07472199, cg01741924, cg03418659, cg06888094, cg09905605, cg26233914, cg09172973, cg10977667, cg27615603, cg…
22	37727253	T	14	13.0,14.0,15.0,16.0	4.67e-06	142.248	31.0565	1	13.0: 0.16, 14.0: 0.4, 15.0: 0.44, 16.0: 0.00095	TRIOBP, ANKRD54
16	31250432	T	19	17.0,18.0,19.0,20.0,21.0,22.0,23.0	4.68e-06	-111.464	24.3366	1	18.0: 2.6e-05, 19.0: 0.31, 20.0: 0.0095, 21.0: 0.68, 22.0: 0.003
16	31252103	T	14	12.0,13.0,14.0,15.0	4.81e-06	221.53	48.4303	1	13.0: 0.68, 14.0: 0.32, 15.0: 2.6e-05
9	75558949	CTTTT	5	4.8,5.0,5.2,5.4	5.38e-06	1486.9	326.726	5	5.0: 0.14, 5.2: 0.86, 5.4: 0.00029
11	9472915	T	17	16.0,17.0,18.0,19.0,20.0	5.56e-06	202.39	44.5442	1	16.0: 0.0004, 17.0: 0.55, 18.0: 0.45, 19.0: 0.0027	ZNF143
5	73606708	GT	18	16.0,16.5,17.0,18.0,19.0,20.0,21.0,22.0,23.0,24.0,25.0,26.0	6.04e-06	-44.2195	9.76924	2	16.5: 0.00084, 17.0: 0.0025, 18.0: 0.32, 19.0: 0.0062, 20.0: 0.0032, 21.0: 0.0051, 22.0: 0.15, 23.0: 0.48, 24.0: 0.022, 25.0: 0.0029, 26.0: 0.0014		ipsc, dlpfc	eQTL (ANKRA2), mQTL (cg24985442, cg21221899, cg00119811), hQTL (Promoter@peak19930)
16	31258692	AC	13.5	11.5,12.5,13.5,14.5,15.5,16.5,17.5,18.5,19.5,20.5,21.5,22.5,23.5,24.5	6.08e-06	-56.5594	12.4994	2	13.5: 0.3, 14.5: 0.0024, 15.5: 0.013, 16.5: 0.15, 17.5: 0.5, 18.5: 0.022, 19.5: 0.0025, 20.5: 0.00034, 21.5: 0.0017, 24.5: 2.6e-05	ITGAM	gtex cerebellum	eQTL (ENSG00000260304.1, ENSG00000177238.13)
16	31164826	T	11	10.0,11.0	6.28e-06	218.91	48.4519	1	10.0: 0.69, 11.0: 0.31	Pseudogene
5	73689767	A	25	23.0,24.0,25.0,26.0	6.59e-06	-236.828	52.5378	1	23.0: 0.00013, 24.0: 0.24, 25.0: 0.76, 26.0: 0.0033	ARHGEF28
16	31266418	A	20	17.0,18.0,19.0,20.0,21.0	7.34e-06	216.035	48.169	1	17.0: 0.00026, 18.0: 0.00021, 19.0: 0.68, 20.0: 0.32, 21.0: 0.00063	ITGAM
5	73794594	T	31	28.0,29.0,30.0,31.0,32.0	7.37e-06	-95.9724	21.4037	1	28.0: 0.00021, 29.0: 0.52, 30.0: 0.0026, 31.0: 0.45, 32.0: 0.031	ARHGEF28
11	9431466	T	13	9.0,13.0,14.0,15.0	7.61e-06	202.029	45.1238	1	13.0: 0.41, 14.0: 0.58, 15.0: 0.0034	SNORA23, IPO7, LncRNA, miRNA
11	9450941	A	15	13.0,14.0,15.0,16.0,17.0,18.0	9.03e-06	-157.363	35.4399	1	13.0: 7.9e-05, 14.0: 0.56, 15.0: 0.36, 16.0: 0.075, 17.0: 0.00053, 18.0: 0.00016	IPO7
5	73771548	A	12	11.0,12.0,13.0,14.0	9.27e-06	211.774	47.7534	1	11.0: 0.0026, 12.0: 0.71, 13.0: 0.28, 14.0: 0.0057	ARHGEF28
7	74107680	A	17	15.0,16.0,17.0,18.0,19.0	9.34e-06	239.12	53.9397	1	15.0: 0.00021, 16.0: 0.77, 17.0: 0.23, 18.0: 5.3e-05, 19.0: 2.6e-05	LIMK1
STRs exhibiting association signals that are stronger then SNVs within the same locus are bolded

### Sheet: Supplementary Table 2
Supplementary Table 2: STRs associated with sensory hearing loss at suggestive significance level of P<1e-5
CHR	BP	motif	reference STR length	STR allele lengths	P	BETA	SE	period	allele_frequency	mapped gene	brain region	brain TR-xQTLs atlas annotaiton
4	77904085	A	13	11.0,12.0,13.0,14.0	4.55e-06	147.907	32.2539	1	11.0: 0.00011, 12.0: 0.71, 13.0: 0.2, 14.0: 0.088	MRPL1
4	77924001	A	14	12.0,13.0,14.0,15.0	9.14e-06	198.991	44.8411	1	12.0: 0.0036, 13.0: 0.7, 14.0: 0.29, 15.0: 0.00016	MRPL1
4	77926597	T	30	29.0,30.0,31.0,32.0	8.24e-06	-202.37	45.3734	1	29.0: 5.3e-05, 30.0: 0.29, 31.0: 0.71, 32.0: 0.00076	MRPL1
4	77961178	A	15	14.0,15.0,16.0,17.0	4.78e-06	187.732	41.0279	1	14.0: 5.3e-05, 15.0: 0.67, 16.0: 0.32, 17.0: 0.014	HMGB1P44 (Pseudogene)
6	43310404	A	12	10.0,11.0,12.0,13.0	5.83e-06	-178.313	39.3316	1	10.0: 0.024, 11.0: 0.57, 12.0: 0.41, 13.0: 7.9e-05	CRIP3, SLC22A7, RPL12P47(Pseudogene), ZNF318
11	9462559	A	12	11.0,12.0,13.0	7.81e-06	-186.902	41.797	1	11.0: 0.43, 12.0: 0.57	ZNF143
										ZNF143-AS1
12	8550177	A	17	16.0,17.0,18.0	4.49e-06	326.89	71.236	1	16.0: 5.3e-05, 17.0: 0.91, 18.0: 0.093	LncRNA gene
12	8558165	A	15	14.0,15.0,16.0	3.67e-07	-333.765	65.6107	1	14.0: 0.11, 15.0: 0.89, 16.0: 0.0022	LncRNA gene
14	92705503	AAAC	4.75	4.75,5.75,6.75	3.44e-06	197.484	42.5221	4	4.75: 0.59, 5.75: 0.41	LGMN	dlpfc, frontal lob, motor cortex, cervical spinal cord, lumbar spinal cord, ipsc, cerebellum	sQTL (clu_59391, clu_51657, clu_46896, clu_48724, clu_48395, clu_47082, clu_51661, clu_46745), mQTL (cg26751828, cg20072528, cg23547892, cg16365601, cg06762891, cg05157625)
17	17938767	T	15	14.0,15.0,16.0,17.0	2.24e-06	173.295	36.6234	1	14.0: 0.00013, 15.0: 0.6, 16.0: 0.36, 17.0: 0.038	TOM1L2
17	18052081	A	16	14.0,15.0,16.0,17.0	9.59e-06	195.993	44.2685	1	14.0: 0.00018, 15.0: 0.66, 16.0: 0.34, 17.0: 5.3e-05	GID4
17	18074240	T	19	17.0,18.0,19.0,20.0	3.63e-06	-204.578	44.1594	1	17.0: 2.6e-05, 18.0: 0.34, 19.0: 0.66, 20.0: 0.00024	-
17	18093320	T	17	15.0,16.0,17.0,18.0	6.67e-06	-199.121	44.1974	1	16.0: 0.33, 17.0: 0.67, 18.0: 0.00032	DRG2
17	18125539	A	15	13.0,14.0,15.0,16.0	3.16e-06	192.288	41.25	1	13.0: 0.0058, 14.0: 0.57, 15.0: 0.42, 16.0: 0.0011	MYO15A

### Sheet: Supplementary Table 3
Supplementary Table 3: AlphaGenome predicted annotation for STRs associated with metabolic hearing loss
variant_id	scored_interval	gene_id	gene_name	gene_type	gene_strand	output_type	variant_scorer	track_name	Assay.title	ontology_curie	biosample_name	biosample_type	raw_score	quantile_score
chr5:73778077:AAAAAAAAAAAAAAAA>AAAAAAAAAAAAAAAAAA	chr5:73712548-73843620:.	ENSG00000214944	ARHGEF28	protein_coding	+	RNA_SEQ	GeneMaskLFCScorer(requested_output=RNA_SEQ)	UBERON:0000955 polyA plus RNA-seq	polyA plus RNA-seq	UBERON:0000955	brain	tissue	-0.165321	-0.999968
chr5:73778077:AAAAAAAAAAAAAAAA>AAAAAAAAAAAAAAAAAA	chr5:73712548-73843620:.	ENSG00000214944	ARHGEF28	protein_coding	+	SPLICE_SITE_USAGE	GeneMaskSplicingScorer(requested_output=SPLICE_SITE_USAGE, width=None)	usage_UBERON:0000955 polyA plus RNA-seq	polyA plus RNA-seq	UBERON:0000955	brain	tissue	0.796871	0.999978
chr5:73778077:AAAAAAAAAAAAAAAA>AAAAAAAAAAAAAAAAAAA	chr5:73712548-73843620:.	ENSG00000214944	ARHGEF28	protein_coding	+	RNA_SEQ	GeneMaskLFCScorer(requested_output=RNA_SEQ)	UBERON:0000955 polyA plus RNA-seq	polyA plus RNA-seq	UBERON:0000955	brain	tissue	-0.079592	-0.999887
chr5:73778077:AAAAAAAAAAAAAAAA>AAAAAAAAAAAAAAAAAAA	chr5:73712548-73843620:.	ENSG00000214944	ARHGEF28	protein_coding	+	SPLICE_SITE_USAGE	GeneMaskSplicingScorer(requested_output=SPLICE_SITE_USAGE, width=None)	usage_UBERON:0000955 polyA plus RNA-seq	polyA plus RNA-seq	UBERON:0000955	brain	tissue	0.79687	0.999978
chr5:73778077:AAAAAAAAAAAAAAAA>AAAAAAAAAAAAAAAAA	chr5:73712548-73843620:.	ENSG00000214944	ARHGEF28	protein_coding	+	RNA_SEQ	GeneMaskLFCScorer(requested_output=RNA_SEQ)	UBERON:0000955 polyA plus RNA-seq	polyA plus RNA-seq	UBERON:0000955	brain	tissue	-0.100845	-0.999924
chr5:73778077:AAAAAAAAAAAAAAAA>AAAAAAAAAAAAAAAAA	chr5:73712548-73843620:.	ENSG00000214944	ARHGEF28	protein_coding	+	SPLICE_SITE_USAGE	GeneMaskSplicingScorer(requested_output=SPLICE_SITE_USAGE, width=None)	usage_UBERON:0000955 polyA plus RNA-seq	polyA plus RNA-seq	UBERON:0000955	brain	tissue	0.796871	0.999978

### Sheet: Supplementary Table 4
Supplementary Table 4: Illumina EPICv2 annotation of CpG sites near or within the ARHGEF28 gene and transcription factor binding site overlap
CpG probe_ID	Transcription factor binding site
cg23956565	ARID3A
	DAXX
	DMAP1
	DRAP1
	ELF3
	ETV4
	FOXA1
	FOXA2
	FOXF1
	FOXK1
	FOXP4
	HMGXB4
	HOXB13
	ISL2
	KDM3A
	LIN54
	MED25
	MXD4
	NFKBIZ
	NFYC
	NR2C2
	ONECUT1
	PAXIP1
	PHF5A
	PPARG
	PRDM10
	SIX1
	SMAD3-HIF1A
	SP5
	TCF7
	TEAD1
	TFE3
	THRB
	TLE3
	ZBED4
	ZGPAT
	ZMYM3
	ZNF175
	ZNF3
	ZNF609
	ZNF629
	ZNF652
	ZNF770
cg00119811	ARID1A
	ATOH8
	BCL6B
	CBFA2T3
	CDKN1B
	CHD8
	EBF1
	ELF3
	FOXL2
	FOXP2
	HDAC3
	HIC1
	HIF3A
	HMGB2
	HOXB5
	IRF1
	KAT2A
	LDB1
	LMO1
	LMO2
	MEF2B
	MGA
	MRTFB
	MTA3
	NCOR1
	NCOR2
	NFIA
	NFIB
	NFIC
	NR4A1
	NR5A2
	PAX3-FOXO1
	PBX1
	PPARG
	PRDM1
	PRDM14
	RUNX1-RUNX1T1
	SP7
	TBX5
	TERF1
	USF2
	YY2
	ZGPAT
	ZMYND8
	ZNF189
	ZNF398
	ZNF440
	ZNF528
	ZNF624
	ZNF660
	ZNF687
	ZSCAN21
cg27585641	HNF4G
	MED12
	NFYC
	NKX2-1
	NR3C1
	PGR
	ZNF677
cg21221899	ARID1B
	BACH1
	CBX2
	EHF
	ELF3
	HDAC3
	HNRNPL
	HOXB13
	KLF3
	MITF
	NFATC1
	NFATC3
	ONECUT2
	PHIP
	PPARG
	PRDM14
	RELB
	SMARCA5
	SP7
	SRSF1
	SUZ12
	TFAP2C
	WT1
	ZBTB20
	ZBTB44
	ZGPAT
	ZNF189
	ZNF341
	ZNF660

### Sheet: Supplementary Table 5
Supplementary Table 5: Burden analysis of the cumulative effect of STRs on metabolic and sensory hearing loss phenotypes
Burden	standardized.beta.metabolic	se.metabolic	p.metabolic	FDR.metabolic	standardized.beta.sensory	se.sensory	p.sensory	FDR.sensory
ge1_le5	0.0755893	1.43273	0.00317205	0.0193131	-0.0532165	1.30929	1.69353e-18	2.70964e-17
ge1_le10	0.0329139	0.645665	0.00435939	0.0193131	-0.0231365	0.590109	2.53752e-17	2.03001e-16
ge1_le100	0.00304176	0.060286	0.00477592	0.0193131	-0.00207585	0.0551065	4.1286e-16	2.20192e-15
ge1_no_cutoff	0.000372351	0.0181596	0.251454	0.268218	-0.000503644	0.0166067	5.70614e-11	8.29983e-11
ge5_le5	0.23509	4.89585	0.00724242	0.0193131	-0.166003	4.47537	1.14424e-15	3.2081e-15
ge5_le10	0.113897	2.43253	0.00882843	0.0201793	-0.0824336	2.2236	1.18613e-15	3.2081e-15
total_ge5_le100	0.0187354	0.388981	0.00706624	0.0193131	-0.01312	0.35558	1.60993e-15	3.67984e-15
ge5_no_cutoff	0.00531802	0.180608	0.0995878	0.132784	-0.0051482	0.165159	1.65975e-11	2.6556e-11
ge10_le5	0.669916	14.9918	0.0124499	0.0221332	-0.469922	13.7073	1.31749e-13	2.3422e-13
ge10_le10	0.36026	8.02854	0.0120873	0.0221332	-0.260162	7.33991	1.93293e-14	3.86586e-14
ge10_le100	0.0761729	1.53509	0.00551807	0.0193131	-0.0520108	1.40327	1.20304e-15	3.2081e-15
ge10_no_cutoff	0.0169533	0.796385	0.233794	0.267193	-0.0205649	0.728394	1.06566e-09	1.42089e-09
ge20_le5	2.52502	144.429	0.328159	0.328159	-3.05014	132.14	6.12068e-07	6.52872e-07
ge20_le10	2.57502	95.4276	0.131242	0.161529	-2.19733	87.2999	5.38811e-08	6.15784e-08
ge20_le100	1.11982	28.7485	0.0293668	0.0469869	-0.72757	26.2974	2.27234e-09	2.79673e-09
ge20_no_cutoff	0.281867	9.56967	0.0994827	0.132784	-0.097343	8.7602	0.0163271	0.0163271
Burden column follows this pattern: ge[Y]_le[Z]
ge[Y] = STRs greater than or equal to Y repeat units longer than reference (Y = 1, 5, 10 or 20 )
le[Z] = STR with frequency less than or equal Z (Z = 5, 10 100 or no cut off)
FDR-adjusted p-values shaded blue indicate significant associations with metabolic hearing loss; those shaded red indicate significant associations with sensory hearing loss.
